# Combining Clinical Embeddings with Multi-Omic Features for Improved Patient Classification and Interpretability in Parkinson’s Disease

**DOI:** 10.1101/2025.01.17.25320664

**Authors:** Chaeeun Lee, Barry Ryan, Riccardo E. Marioni, Pasquale Minervini, T. Ian Simpson

## Abstract

This study demonstrates the integration of Large Language Model (LLM)-derived clinical text embeddings from the Movement Disorder Society Unified Parkinson’s Disease Rating Scale (MDS-UPDRS) questionnaire with molecular genomics data to enhance patient classification and interpretability in Parkinson’s disease (PD). By combining genomic modalities encoded using an interpretable biological architecture with a patient similarity network constructed from clinical text embeddings, our approach leverages both clinical and genomic information to provide a robust, interpretable model for disease classification and molecular insights. We benchmarked our approach using the baseline time point from the Parkinson’s Progression Markers Initiative (PPMI) dataset, identifying the Llama-3.2-1B text embedding model on Part III of the MDS-UPDRS as most informative. We further validated the framework at years 1, 2, 3 post baseline, achieving significance in identifying PD associated genes from a random null set by year 2 and replicating the association of MAPK with PD in a heterogenous cohort. Our findings demonstrate that the combination of clinical text embeddings with genomic features is critical for classification and interpretation. LLM text embeddings not only increase classification accuracy but also enable interpretable genomic analysis, revealing molecular signatures associated with PD progression.
