## SupplementaryResults for "Combining Clinical Embeddings with Multi-Omic Features for Improved Patient Classification and Interpretability in Parkinson’s Disease": S2BaselineResults.csv

	Model	Section	Strategy	Modalities	Parameters	Accuracy	F1_Score
3	Genomics Only	NA	genomics only	mRNA_DNAm_CSF	16_16	0.809	0.892
4	Genomics Only	NA	genomics only	mRNA_DNAm_CSF	16_16	0.803	0.891
0	Genomics Only	NA	genomics only	mRNA_DNAm_CSF	16_16	0.799	0.888
2	Genomics Only	NA	genomics only	mRNA_DNAm_CSF	16_16	0.799	0.888
1	Genomics Only	NA	genomics only	mRNA_DNAm_CSF	16_16	0.799	0.888
0	Logistic Regression	sec3	no embedding	mRNA_DNAm_CSF	32_16	0.981	0.98
4	Logistic Regression	sec3	no embedding	mRNA_DNAm_CSF	32_16	0.981	0.98
7	Logistic Regression	sec23	no embedding	mRNA_DNAm_CSF	32_32	0.962	0.961
2	Logistic Regression	sec3	no embedding	mRNA_DNAm_CSF	32_16	0.956	0.953
6	Logistic Regression	sec23	no embedding	mRNA_DNAm_CSF	32_32	0.956	0.953
3	Logistic Regression	sec3	no embedding	mRNA_DNAm_CSF	32_16	0.949	0.946
17	Logistic Regression	sec2	no embedding	mRNA_DNAm_CSF	16_16	0.947	0.934
10	Logistic Regression	snf	no embedding	mRNA_DNAm_CSF	128_64	0.943	0.932
13	Logistic Regression	snf	no embedding	mRNA_DNAm_CSF	128_64	0.943	0.93
8	Logistic Regression	sec23	no embedding	mRNA_DNAm_CSF	32_32	0.943	0.945
14	Logistic Regression	snf	no embedding	mRNA_DNAm_CSF	128_64	0.937	0.926
9	Logistic Regression	sec23	no embedding	mRNA_DNAm_CSF	32_32	0.937	0.939
12	Logistic Regression	snf	no embedding	mRNA_DNAm_CSF	128_64	0.937	0.929
15	Logistic Regression	sec2	no embedding	mRNA_DNAm_CSF	16_16	0.935	0.925
18	Logistic Regression	sec2	no embedding	mRNA_DNAm_CSF	16_16	0.935	0.923
5	Logistic Regression	sec23	no embedding	mRNA_DNAm_CSF	32_32	0.931	0.93
1	Logistic Regression	sec3	no embedding	mRNA_DNAm_CSF	32_16	0.925	0.93
11	Logistic Regression	snf	no embedding	mRNA_DNAm_CSF	128_64	0.925	0.905
16	Logistic Regression	sec2	no embedding	mRNA_DNAm_CSF	16_16	0.917	0.901
19	Logistic Regression	sec2	no embedding	mRNA_DNAm_CSF	16_16	0.917	0.904
3	MistralInst	sec3	meanpool	mRNA_DNAm_CSF	64_32	1.0	1.0
8	Mistral	sec3	meanpool	mRNA_DNAm_CSF	64_32	1.0	1.0
6	Mistral	sec3	meanpool	mRNA_DNAm_CSF	64_32	0.994	0.993
29	MetaLlama	sec3	meanpool	mRNA_DNAm_CSF	16_16	0.994	0.993
39	MetaLlamaInst	sec23	meanpool	mRNA_DNAm_CSF	16_16	0.994	0.993
4	MistralInst	sec3	meanpool	mRNA_DNAm_CSF	64_32	0.994	0.991
56	Llama	sec23	meanpool	mRNA_DNAm_CSF	64_32	0.987	0.986
45	MistralInst	sec23	meanpool	mRNA_DNAm_CSF	128_64	0.987	0.986
10	Llama	sec3	meanpool	mRNA_DNAm_CSF	32_32	0.987	0.984
20	Mistral	sec23	meanpool	mRNA_DNAm_CSF	32_32	0.987	0.986
51	LlamaInst	sec23	meanpool	mRNA_DNAm_CSF	16_16	0.987	0.986
53	LlamaInst	sec23	meanpool	mRNA_DNAm_CSF	16_16	0.987	0.986
33	LlamaInst	sec3	meanpool	mRNA_DNAm_CSF	32_32	0.987	0.986
41	MetaLlama	sec23	meanpool	mRNA_DNAm_CSF	16_16	0.987	0.986
5	Mistral	sec3	meanpool	mRNA_DNAm_CSF	64_32	0.987	0.986
37	MetaLlamaInst	sec23	meanpool	mRNA_DNAm_CSF	16_16	0.987	0.986
25	MetaLlama	sec3	meanpool	mRNA_DNAm_CSF	16_16	0.987	0.984
11	Llama	sec3	meanpool	mRNA_DNAm_CSF	32_32	0.987	0.984
21	Mistral	sec23	meanpool	mRNA_DNAm_CSF	32_32	0.987	0.986
16	MetaLlamaInst	sec3	meanpool	mRNA_DNAm_CSF	16_16	0.981	0.978
15	MetaLlamaInst	sec3	meanpool	mRNA_DNAm_CSF	16_16	0.981	0.978
12	Llama	sec3	meanpool	mRNA_DNAm_CSF	32_32	0.981	0.98
47	MistralInst	sec23	meanpool	mRNA_DNAm_CSF	128_64	0.981	0.98
34	LlamaInst	sec3	meanpool	mRNA_DNAm_CSF	32_32	0.981	0.977
13	Llama	sec3	meanpool	mRNA_DNAm_CSF	32_32	0.981	0.98
17	MetaLlamaInst	sec3	meanpool	mRNA_DNAm_CSF	16_16	0.981	0.978
26	MetaLlama	sec3	meanpool	mRNA_DNAm_CSF	16_16	0.981	0.976
40	MetaLlama	sec23	meanpool	mRNA_DNAm_CSF	16_16	0.981	0.98
68	Llama	sec2	meanpool	mRNA_DNAm_CSF	32_16	0.976	0.971
74	Llama	snf	meanpool	mRNA_DNAm_CSF	32_32	0.975	0.973
43	MetaLlama	sec23	meanpool	mRNA_DNAm_CSF	16_16	0.975	0.971
55	Llama	sec23	meanpool	mRNA_DNAm_CSF	64_32	0.975	0.969
18	MetaLlamaInst	sec3	meanpool	mRNA_DNAm_CSF	16_16	0.975	0.973
42	MetaLlama	sec23	meanpool	mRNA_DNAm_CSF	16_16	0.975	0.973
22	Mistral	sec23	meanpool	mRNA_DNAm_CSF	32_32	0.975	0.969
0	MistralInst	sec3	meanpool	mRNA_DNAm_CSF	64_32	0.975	0.973
2	MistralInst	sec3	meanpool	mRNA_DNAm_CSF	64_32	0.969	0.962
31	LlamaInst	sec3	meanpool	mRNA_DNAm_CSF	32_32	0.969	0.959
80	MetaLlamaInst	snf	meanpool	mRNA_DNAm_CSF	64_32	0.969	0.965
35	MetaLlamaInst	sec23	meanpool	mRNA_DNAm_CSF	16_16	0.969	0.967
32	LlamaInst	sec3	meanpool	mRNA_DNAm_CSF	32_32	0.969	0.962
30	LlamaInst	sec3	meanpool	mRNA_DNAm_CSF	32_32	0.969	0.962
38	MetaLlamaInst	sec23	meanpool	mRNA_DNAm_CSF	16_16	0.968	0.962
23	Mistral	sec23	meanpool	mRNA_DNAm_CSF	32_32	0.968	0.964
24	Mistral	sec23	meanpool	mRNA_DNAm_CSF	32_32	0.968	0.964
54	LlamaInst	sec23	meanpool	mRNA_DNAm_CSF	16_16	0.968	0.959
49	MistralInst	sec23	meanpool	mRNA_DNAm_CSF	128_64	0.968	0.964
48	MistralInst	sec23	meanpool	mRNA_DNAm_CSF	128_64	0.968	0.964
28	MetaLlama	sec3	meanpool	mRNA_DNAm_CSF	16_16	0.968	0.96
88	LlamaInst	snf	meanpool	mRNA_DNAm_CSF	64_32	0.968	0.962
72	Llama	snf	meanpool	mRNA_DNAm_CSF	32_32	0.968	0.962
58	Llama	sec23	meanpool	mRNA_DNAm_CSF	64_32	0.968	0.962
57	Llama	sec23	meanpool	mRNA_DNAm_CSF	64_32	0.968	0.967
19	MetaLlamaInst	sec3	meanpool	mRNA_DNAm_CSF	16_16	0.968	0.96
100	MetaLlamaInst	sec2	meanpool	mRNA_DNAm_CSF	64_32	0.964	0.956
92	MetaLlama	sec2	meanpool	mRNA_DNAm_CSF	64_64	0.964	0.959
118	LlamaInst	sec2	meanpool	mRNA_DNAm_CSF	32_16	0.964	0.956
89	LlamaInst	snf	meanpool	mRNA_DNAm_CSF	64_32	0.962	0.953
46	MistralInst	sec23	meanpool	mRNA_DNAm_CSF	128_64	0.962	0.961
1	MistralInst	sec3	meanpool	mRNA_DNAm_CSF	64_32	0.962	0.956
50	LlamaInst	sec23	meanpool	mRNA_DNAm_CSF	16_16	0.962	0.956
52	LlamaInst	sec23	meanpool	mRNA_DNAm_CSF	16_16	0.962	0.956
95	MetaLlama	snf	meanpool	mRNA_DNAm_CSF	16_16	0.962	0.958
59	Llama	sec23	meanpool	mRNA_DNAm_CSF	64_32	0.962	0.958
60	MistralInst	snf	meanpool	mRNA_DNAm_CSF	32_16	0.962	0.958
7	Mistral	sec3	meanpool	mRNA_DNAm_CSF	64_32	0.962	0.959
112	Mistral	sec2	meanpool	mRNA_DNAm_CSF	64_64	0.959	0.947
76	MistralInst	sec2	meanpool	mRNA_DNAm_CSF	16_16	0.959	0.948
64	MistralInst	snf	meanpool	mRNA_DNAm_CSF	32_16	0.956	0.943
36	MetaLlamaInst	sec23	meanpool	mRNA_DNAm_CSF	16_16	0.956	0.947
44	MetaLlama	sec23	meanpool	mRNA_DNAm_CSF	16_16	0.956	0.943
83	MetaLlamaInst	snf	meanpool	mRNA_DNAm_CSF	64_32	0.956	0.943
14	Llama	sec3	meanpool	mRNA_DNAm_CSF	32_32	0.956	0.945
105	Mistral	snf	meanpool	mRNA_DNAm_CSF	128_64	0.956	0.955
108	Mistral	snf	meanpool	mRNA_DNAm_CSF	128_64	0.956	0.949
91	MetaLlama	sec2	meanpool	mRNA_DNAm_CSF	64_64	0.953	0.942
79	MistralInst	sec2	meanpool	mRNA_DNAm_CSF	16_16	0.953	0.95
75	MistralInst	sec2	meanpool	mRNA_DNAm_CSF	16_16	0.953	0.947
115	LlamaInst	sec2	meanpool	mRNA_DNAm_CSF	32_16	0.953	0.939
114	Mistral	sec2	meanpool	mRNA_DNAm_CSF	64_64	0.953	0.942
27	MetaLlama	sec3	meanpool	mRNA_DNAm_CSF	16_16	0.95	0.939
61	MistralInst	snf	meanpool	mRNA_DNAm_CSF	32_16	0.95	0.95
9	Mistral	sec3	meanpool	mRNA_DNAm_CSF	64_32	0.949	0.941
97	MetaLlama	snf	meanpool	mRNA_DNAm_CSF	16_16	0.949	0.938
99	MetaLlama	snf	meanpool	mRNA_DNAm_CSF	16_16	0.949	0.95
67	Llama	sec2	meanpool	mRNA_DNAm_CSF	32_16	0.947	0.939
113	Mistral	sec2	meanpool	mRNA_DNAm_CSF	64_64	0.947	0.934
65	Llama	sec2	meanpool	mRNA_DNAm_CSF	32_16	0.947	0.939
90	MetaLlama	sec2	meanpool	mRNA_DNAm_CSF	64_64	0.947	0.934
101	MetaLlamaInst	sec2	meanpool	mRNA_DNAm_CSF	64_32	0.947	0.936
78	MistralInst	sec2	meanpool	mRNA_DNAm_CSF	16_16	0.947	0.936
87	LlamaInst	snf	meanpool	mRNA_DNAm_CSF	64_32	0.943	0.941
109	Mistral	snf	meanpool	mRNA_DNAm_CSF	128_64	0.943	0.935
82	MetaLlamaInst	snf	meanpool	mRNA_DNAm_CSF	64_32	0.943	0.935
85	LlamaInst	snf	meanpool	mRNA_DNAm_CSF	64_32	0.943	0.93
63	MistralInst	snf	meanpool	mRNA_DNAm_CSF	32_16	0.943	0.935
62	MistralInst	snf	meanpool	mRNA_DNAm_CSF	32_16	0.943	0.935
119	LlamaInst	sec2	meanpool	mRNA_DNAm_CSF	32_16	0.941	0.937
104	MetaLlamaInst	sec2	meanpool	mRNA_DNAm_CSF	64_32	0.941	0.937
102	MetaLlamaInst	sec2	meanpool	mRNA_DNAm_CSF	64_32	0.941	0.934
94	MetaLlama	sec2	meanpool	mRNA_DNAm_CSF	64_64	0.941	0.934
69	Llama	sec2	meanpool	mRNA_DNAm_CSF	32_16	0.941	0.934
66	Llama	sec2	meanpool	mRNA_DNAm_CSF	32_16	0.941	0.928
73	Llama	snf	meanpool	mRNA_DNAm_CSF	32_32	0.937	0.923
70	Llama	snf	meanpool	mRNA_DNAm_CSF	32_32	0.937	0.926
98	MetaLlama	snf	meanpool	mRNA_DNAm_CSF	16_16	0.937	0.929
81	MetaLlamaInst	snf	meanpool	mRNA_DNAm_CSF	64_32	0.931	0.927
71	Llama	snf	meanpool	mRNA_DNAm_CSF	32_32	0.931	0.927
84	MetaLlamaInst	snf	meanpool	mRNA_DNAm_CSF	64_32	0.93	0.923
111	Mistral	sec2	meanpool	mRNA_DNAm_CSF	64_64	0.929	0.92
116	LlamaInst	sec2	meanpool	mRNA_DNAm_CSF	32_16	0.929	0.915
77	MistralInst	sec2	meanpool	mRNA_DNAm_CSF	16_16	0.929	0.92
107	Mistral	snf	meanpool	mRNA_DNAm_CSF	128_64	0.924	0.914
106	Mistral	snf	meanpool	mRNA_DNAm_CSF	128_64	0.918	0.926
96	MetaLlama	snf	meanpool	mRNA_DNAm_CSF	16_16	0.918	0.903
86	LlamaInst	snf	meanpool	mRNA_DNAm_CSF	64_32	0.912	0.904
103	MetaLlamaInst	sec2	meanpool	mRNA_DNAm_CSF	64_32	0.911	0.899
93	MetaLlama	sec2	meanpool	mRNA_DNAm_CSF	64_64	0.911	0.896
117	LlamaInst	sec2	meanpool	mRNA_DNAm_CSF	32_16	0.905	0.891
110	Mistral	sec2	meanpool	mRNA_DNAm_CSF	64_64	0.905	0.9
56	Llama	sec23	last token	mRNA_DNAm_CSF	16_16	1.0	1.0
57	Llama	sec23	last token	mRNA_DNAm_CSF	16_16	1.0	1.0
11	LlamaInst	sec23	last token	mRNA_DNAm_CSF	16_16	1.0	1.0
24	MetaLlama	sec23	last token	mRNA_DNAm_CSF	64_32	1.0	1.0
29	MetaLlamaInst	sec23	last token	mRNA_DNAm_CSF	128_64	1.0	1.0
15	LlamaInst	sec3	last token	mRNA_DNAm_CSF	64_32	1.0	1.0
53	Mistral	sec3	last token	mRNA_DNAm_CSF	128_64	1.0	1.0
54	Mistral	sec3	last token	mRNA_DNAm_CSF	128_64	1.0	1.0
44	MistralInst	sec3	last token	mRNA_DNAm_CSF	16_16	1.0	1.0
35	MistralInst	sec23	last token	mRNA_DNAm_CSF	64_32	1.0	1.0
34	MetaLlamaInst	sec3	last token	mRNA_DNAm_CSF	64_16	1.0	1.0
47	MetaLlama	sec3	last token	mRNA_DNAm_CSF	64_16	1.0	1.0
48	MetaLlama	sec3	last token	mRNA_DNAm_CSF	64_16	1.0	1.0
50	Mistral	sec3	last token	mRNA_DNAm_CSF	128_64	1.0	1.0
0	Mistral	sec23	last token	mRNA_DNAm_CSF	64_64	1.0	1.0
1	Mistral	sec23	last token	mRNA_DNAm_CSF	64_64	1.0	1.0
5	Llama	sec3	last token	mRNA_DNAm_CSF	64_16	1.0	1.0
19	LlamaInst	sec3	last token	mRNA_DNAm_CSF	64_32	0.994	0.993
16	LlamaInst	sec3	last token	mRNA_DNAm_CSF	64_32	0.994	0.991
14	LlamaInst	sec23	last token	mRNA_DNAm_CSF	16_16	0.994	0.991
13	LlamaInst	sec23	last token	mRNA_DNAm_CSF	16_16	0.994	0.991
12	LlamaInst	sec23	last token	mRNA_DNAm_CSF	16_16	0.994	0.993
58	Llama	sec23	last token	mRNA_DNAm_CSF	16_16	0.994	0.991
10	LlamaInst	sec23	last token	mRNA_DNAm_CSF	16_16	0.994	0.993
59	Llama	sec23	last token	mRNA_DNAm_CSF	16_16	0.994	0.993
9	Llama	sec3	last token	mRNA_DNAm_CSF	64_16	0.994	0.991
8	Llama	sec3	last token	mRNA_DNAm_CSF	64_16	0.994	0.991
30	MetaLlamaInst	sec3	last token	mRNA_DNAm_CSF	64_16	0.994	0.993
28	MetaLlamaInst	sec23	last token	mRNA_DNAm_CSF	128_64	0.994	0.991
27	MetaLlamaInst	sec23	last token	mRNA_DNAm_CSF	128_64	0.994	0.991
26	MetaLlamaInst	sec23	last token	mRNA_DNAm_CSF	128_64	0.994	0.993
23	MetaLlama	sec23	last token	mRNA_DNAm_CSF	64_32	0.994	0.991
25	MetaLlamaInst	sec23	last token	mRNA_DNAm_CSF	128_64	0.994	0.993
21	MetaLlama	sec23	last token	mRNA_DNAm_CSF	64_32	0.994	0.993
22	MetaLlama	sec23	last token	mRNA_DNAm_CSF	64_32	0.994	0.991
18	LlamaInst	sec3	last token	mRNA_DNAm_CSF	64_32	0.994	0.991
17	LlamaInst	sec3	last token	mRNA_DNAm_CSF	64_32	0.994	0.993
20	MetaLlama	sec23	last token	mRNA_DNAm_CSF	64_32	0.994	0.993
32	MetaLlamaInst	sec3	last token	mRNA_DNAm_CSF	64_16	0.994	0.991
33	MetaLlamaInst	sec3	last token	mRNA_DNAm_CSF	64_16	0.994	0.991
36	MistralInst	sec23	last token	mRNA_DNAm_CSF	64_32	0.994	0.993
37	MistralInst	sec23	last token	mRNA_DNAm_CSF	64_32	0.994	0.991
31	MetaLlamaInst	sec3	last token	mRNA_DNAm_CSF	64_16	0.994	0.993
46	MetaLlama	sec3	last token	mRNA_DNAm_CSF	64_16	0.994	0.993
45	MetaLlama	sec3	last token	mRNA_DNAm_CSF	64_16	0.994	0.993
43	MistralInst	sec3	last token	mRNA_DNAm_CSF	16_16	0.994	0.993
42	MistralInst	sec3	last token	mRNA_DNAm_CSF	16_16	0.994	0.991
40	MistralInst	sec3	last token	mRNA_DNAm_CSF	16_16	0.994	0.993
41	MistralInst	sec3	last token	mRNA_DNAm_CSF	16_16	0.994	0.991
39	MistralInst	sec23	last token	mRNA_DNAm_CSF	64_32	0.994	0.993
38	MistralInst	sec23	last token	mRNA_DNAm_CSF	64_32	0.994	0.991
3	Mistral	sec23	last token	mRNA_DNAm_CSF	64_64	0.994	0.993
4	Mistral	sec23	last token	mRNA_DNAm_CSF	64_64	0.994	0.993
51	Mistral	sec3	last token	mRNA_DNAm_CSF	128_64	0.994	0.991
2	Mistral	sec23	last token	mRNA_DNAm_CSF	64_64	0.994	0.991
6	Llama	sec3	last token	mRNA_DNAm_CSF	64_16	0.994	0.993
7	Llama	sec3	last token	mRNA_DNAm_CSF	64_16	0.994	0.993
55	Llama	sec23	last token	mRNA_DNAm_CSF	16_16	0.987	0.984
49	MetaLlama	sec3	last token	mRNA_DNAm_CSF	64_16	0.987	0.983
52	Mistral	sec3	last token	mRNA_DNAm_CSF	128_64	0.981	0.978
66	Llama	snf	last token	mRNA_DNAm_CSF	16_16	0.981	0.976
94	MetaLlama	sec2	last token	mRNA_DNAm_CSF	32_32	0.976	0.973
107	Mistral	snf	last token	mRNA_DNAm_CSF	64_32	0.975	0.973
102	Mistral	sec2	last token	mRNA_DNAm_CSF	16_16	0.97	0.965
62	MetaLlama	snf	last token	mRNA_DNAm_CSF	32_32	0.968	0.962
80	MistralInst	sec2	last token	mRNA_DNAm_CSF	128_64	0.964	0.956
98	MetaLlamaInst	sec2	last token	mRNA_DNAm_CSF	64_64	0.964	0.956
64	MetaLlama	snf	last token	mRNA_DNAm_CSF	32_32	0.962	0.953
72	MistralInst	snf	last token	mRNA_DNAm_CSF	64_64	0.962	0.958
115	MetaLlamaInst	snf	last token	mRNA_DNAm_CSF	64_32	0.962	0.954
99	MetaLlamaInst	sec2	last token	mRNA_DNAm_CSF	64_64	0.959	0.95
91	MetaLlama	sec2	last token	mRNA_DNAm_CSF	32_32	0.959	0.95
111	LlamaInst	snf	last token	mRNA_DNAm_CSF	32_32	0.956	0.95
67	Llama	snf	last token	mRNA_DNAm_CSF	16_16	0.956	0.949
71	MistralInst	snf	last token	mRNA_DNAm_CSF	64_64	0.956	0.945
75	Llama	sec2	last token	mRNA_DNAm_CSF	64_16	0.953	0.94
81	MistralInst	sec2	last token	mRNA_DNAm_CSF	128_64	0.953	0.939
85	LlamaInst	sec2	last token	mRNA_DNAm_CSF	64_32	0.953	0.947
88	LlamaInst	sec2	last token	mRNA_DNAm_CSF	64_32	0.953	0.94
83	MistralInst	sec2	last token	mRNA_DNAm_CSF	128_64	0.953	0.947
78	Llama	sec2	last token	mRNA_DNAm_CSF	64_16	0.953	0.945
60	MetaLlama	snf	last token	mRNA_DNAm_CSF	32_32	0.95	0.937
105	Mistral	snf	last token	mRNA_DNAm_CSF	64_32	0.95	0.935
113	LlamaInst	snf	last token	mRNA_DNAm_CSF	32_32	0.949	0.943
82	MistralInst	sec2	last token	mRNA_DNAm_CSF	128_64	0.947	0.932
77	Llama	sec2	last token	mRNA_DNAm_CSF	64_16	0.947	0.931
74	MistralInst	snf	last token	mRNA_DNAm_CSF	64_64	0.943	0.938
65	Llama	snf	last token	mRNA_DNAm_CSF	16_16	0.943	0.935
61	MetaLlama	snf	last token	mRNA_DNAm_CSF	32_32	0.943	0.938
116	MetaLlamaInst	snf	last token	mRNA_DNAm_CSF	64_32	0.943	0.938
114	LlamaInst	snf	last token	mRNA_DNAm_CSF	32_32	0.943	0.938
117	MetaLlamaInst	snf	last token	mRNA_DNAm_CSF	64_32	0.943	0.938
68	Llama	snf	last token	mRNA_DNAm_CSF	16_16	0.943	0.935
100	Mistral	sec2	last token	mRNA_DNAm_CSF	16_16	0.941	0.923
95	MetaLlamaInst	sec2	last token	mRNA_DNAm_CSF	64_64	0.941	0.933
79	Llama	sec2	last token	mRNA_DNAm_CSF	64_16	0.941	0.94
76	Llama	sec2	last token	mRNA_DNAm_CSF	64_16	0.941	0.931
104	Mistral	sec2	last token	mRNA_DNAm_CSF	16_16	0.941	0.931
103	Mistral	sec2	last token	mRNA_DNAm_CSF	16_16	0.941	0.922
97	MetaLlamaInst	sec2	last token	mRNA_DNAm_CSF	64_64	0.941	0.926
87	LlamaInst	sec2	last token	mRNA_DNAm_CSF	64_32	0.941	0.926
89	LlamaInst	sec2	last token	mRNA_DNAm_CSF	64_32	0.941	0.934
69	Llama	snf	last token	mRNA_DNAm_CSF	16_16	0.937	0.92
70	MistralInst	snf	last token	mRNA_DNAm_CSF	64_64	0.937	0.932
63	MetaLlama	snf	last token	mRNA_DNAm_CSF	32_32	0.937	0.929
73	MistralInst	snf	last token	mRNA_DNAm_CSF	64_64	0.937	0.932
93	MetaLlama	sec2	last token	mRNA_DNAm_CSF	32_32	0.935	0.928
86	LlamaInst	sec2	last token	mRNA_DNAm_CSF	64_32	0.935	0.928
92	MetaLlama	sec2	last token	mRNA_DNAm_CSF	32_32	0.935	0.925
109	Mistral	snf	last token	mRNA_DNAm_CSF	64_32	0.93	0.927
118	MetaLlamaInst	snf	last token	mRNA_DNAm_CSF	64_32	0.93	0.927
108	Mistral	snf	last token	mRNA_DNAm_CSF	64_32	0.93	0.913
112	LlamaInst	snf	last token	mRNA_DNAm_CSF	32_32	0.924	0.914
101	Mistral	sec2	last token	mRNA_DNAm_CSF	16_16	0.923	0.915
110	LlamaInst	snf	last token	mRNA_DNAm_CSF	32_32	0.918	0.913
90	MetaLlama	sec2	last token	mRNA_DNAm_CSF	32_32	0.917	0.901
96	MetaLlamaInst	sec2	last token	mRNA_DNAm_CSF	64_64	0.917	0.91
84	MistralInst	sec2	last token	mRNA_DNAm_CSF	128_64	0.917	0.907
106	Mistral	snf	last token	mRNA_DNAm_CSF	64_32	0.912	0.912
119	MetaLlamaInst	snf	last token	mRNA_DNAm_CSF	64_32	0.905	0.907
