## SupplementaryResults for "Combining Clinical Embeddings with Multi-Omic Features for Improved Patient Classification and Interpretability in Parkinson’s Disease": S3TimePointResults.csv

Model	Strategy	Tmpt	Accuracy	F1 Score
128_64	Text Emb	V08	0.989	0.987
128_64	Text Emb	V08	1	1
128_64	Text Emb	V08	1	1
128_64	Text Emb	V08	1	1
128_64	Text Emb	V08	1	1
32_32	Text Emb	BL	0.994	0.991
32_32	Text Emb	BL	0.994	0.991
32_32	Text Emb	BL	1	1
32_32	Text Emb	BL	0.994	0.993
32_32	Text Emb	BL	0.994	0.993
32_16	Text Emb	V06	0.99	0.987
32_16	Text Emb	V06	0.99	0.988
32_16	Text Emb	V06	0.98	0.977
32_16	Text Emb	V06	1	1
32_16	Text Emb	V06	0.99	0.987
64_32	Text Emb	V04	0.974	0.971
64_32	Text Emb	V04	0.974	0.967
64_32	Text Emb	V04	0.983	0.981
64_32	Text Emb	V04	0.991	0.99
64_32	Text Emb	V04	1	1
64_16	Logistic Regression	BL	0.969	0.967
64_16	Logistic Regression	BL	0.969	0.967
64_16	Logistic Regression	BL	0.981	0.976
64_16	Logistic Regression	BL	0.968	0.964
64_16	Logistic Regression	BL	0.975	0.969
32_16	Logistic Regression	V04	0.947	0.934
32_16	Logistic Regression	V04	0.985	0.983
32_16	Logistic Regression	V04	0.969	0.962
32_16	Logistic Regression	V04	0.969	0.968
32_16	Logistic Regression	V04	0.954	0.942
64_16	Logistic Regression	V08	0.964	0.956
64_16	Logistic Regression	V08	0.955	0.953
64_16	Logistic Regression	V08	0.955	0.95
64_16	Logistic Regression	V08	0.946	0.945
64_16	Logistic Regression	V08	0.955	0.942
64_64	Logistic Regression	V06	0.926	0.906
64_64	Logistic Regression	V06	0.926	0.915
64_64	Logistic Regression	V06	0.967	0.962
64_64	Logistic Regression	V06	0.958	0.953
64_64	Logistic Regression	V06	0.933	0.922
128_64	Omic Only	V04	0.811	0.787
128_64	Omic Only	V04	0.788	0.777
128_64	Omic Only	V04	0.833	0.809
128_64	Omic Only	V04	0.809	0.812
128_64	Omic Only	V04	0.794	0.811
32_16	Omic Only	V06	0.803	0.864
32_16	Omic Only	V06	0.803	0.864
32_16	Omic Only	V06	0.773	0.859
32_16	Omic Only	V06	0.788	0.863
32_16	Omic Only	V06	0.817	0.838
32_32	Omic Only	BL	0.775	0.783
32_32	Omic Only	BL	0.775	0.783
32_32	Omic Only	BL	0.775	0.783
32_32	Omic Only	BL	0.77	0.778
32_32	Omic Only	BL	0.808	0.854
16_16	Omic Only	V08	0.735	0.839
16_16	Omic Only	V08	0.795	0.855
16_16	Omic Only	V08	0.786	0.852
16_16	Omic Only	V08	0.723	0.824
16_16	Omic Only	V08	0.768	0.826
